# No evidence for causal effects of C-reactive protein (CRP) on chronic pain conditions: a Mendelian randomization study

**DOI:** 10.1101/2024.07.03.24309700

**Authors:** Pradeep Suri, Yakov A. Tsepilov, Elizaveta E. Elgaeva, Frances M. K. Williams, Maxim B. Freidin, Ian B. Stanaway

**Author notes:** **Corresponding author:** Pradeep Suri, MD, MS, Mailing Address: Rehabilitation Care Services, VA Puget Sound Health Care System, S-RCS-117, 1660 S. Columbian Way, Seattle, WA, 98108.

## Abstract

**Objective:** We conducted a Mendelian randomization (MR) study to examine causal associations of C-reactive protein (CRP) with (1) spinal pain; (2) extent of multisite chronic pain; and (3) chronic widespread musculoskeletal pain.

**Design:** Two-sample MR study.

**Setting/Subjects:** We used summary statistics from publicly available genome-wide association studies (GWAS) conducted in multiple cohorts and biobanks. Genetic instrumental variables were taken from an exposure GWAS of CRP (n=204,402). Outcome GWASs examined spinal pain (n=1,028,947), extent of multisite chronic pain defined as the number of locations with chronic pain (n=387,649), and chronic widespread pain (n=249,843).

**Methods:** We examined MR evidence for causal associations using inverse-variance weighted (IVW) analysis and sensitivity analyses using other methods. We calculated odds ratios (ORs), 95% confidence intervals (95% CIs), and p-values, using a Bonferroni correction (p<0.0166) to account for 3 primary comparisons.

**Results:** Greater serum CRP (mg/L) was not significantly causally associated with spinal pain (OR=1.04, 95% CI 1.00-1.08; p=0.07) in IVW analysis. Greater serum CRP also showed no significant causal association with extent of multisite chronic pain in IVW analysis (beta coefficient= 0.014, standard error=0.011; p=0.19). CRP also showed no significant causal association with chronic widespread pain in IVW analysis (OR=1.00, 95% CI 1.00-1.00; p=0.75). All secondary and sensitivity analyses also showed no significant associations.

**Conclusions:** This MR study found no causal association of CRP on spinal pain, the extent of chronic pain, or chronic widespread pain. Future studies examining mechanistic biomarkers for pain conditions should consider other candidates besides CRP.
