## Supplemental File 1 for "No evidence for causal effects of C-reactive protein (CRP) on chronic pain conditions: a Mendelian randomization study"

### Sheet: Bjornsdottir_Dorsalgia_SNPs
SNP	effect_allele.exposure	other_allele.exposure	effect_allele.outcome	other_allele.outcome	beta.exposure	beta.outcome	eaf.exposure	eaf.outcome	se.outcome	outcome	se.exposure	exposure	P_outcome	P_exposure
rs10240168	G	C	G	C	-0.028684	-0.00250313	0.221389	0.2245	0.00569006	Bjornsdottir_Dorsalgia	0.004343	CRP	0.66	4.11e-11
rs10512597	C	T	C	T	0.036931	-0.00519647	0.817288	0.7873	0.00591924	Bjornsdottir_Dorsalgia	0.00489	CRP	0.38	4.44e-14
rs1051338	G	T	G	T	0.023881	-0.00290421	0.308119	0.3219	0.00524809	Bjornsdottir_Dorsalgia	0.003992	CRP	0.58	2.27e-09
rs10521222	T	C	T	C	-0.104411	-0.0145047	0.04533	0.0429	0.0115707	Bjornsdottir_Dorsalgia	0.010714	CRP	0.21	2.06e-22
rs10832027	A	G	A	G	0.025944	0.0158957	0.668809	0.6503	0.00500701	Bjornsdottir_Dorsalgia	0.003745	CRP	0.0015	4.43e-12
rs10925027	C	T	C	T	-0.036035	0.00579677	0.599644	0.6097	0.0048292	Bjornsdottir_Dorsalgia	0.00382	CRP	0.23	4.25e-21
rs12202641	T	C	T	C	-0.022804	-0.00220242	0.39442	0.3946	0.0048537	Bjornsdottir_Dorsalgia	0.003617	CRP	0.65	3e-10
rs12587622	A	G	A	G	-0.020798	-0.005103	0.500861	0.4981	0.0047236	Bjornsdottir_Dorsalgia	0.003609	CRP	0.28	8.52e-09
rs1260326	C	T	C	T	-0.073462	0.00839514	0.607156	0.6378	0.00485848	Bjornsdottir_Dorsalgia	0.003604	CRP	0.084	2.72e-92
rs12960928	C	T	C	T	0.024	0.00350385	0.267003	0.2593	0.00586164	Bjornsdottir_Dorsalgia	0.003993	CRP	0.55	1.91e-09
rs12995480	C	T	C	T	0.031261	0.00429923	0.830925	0.8345	0.00622798	Bjornsdottir_Dorsalgia	0.004855	CRP	0.49	1.24e-10
rs13233571	T	C	T	C	-0.056895	0.00269636	0.119609	0.1213	0.00725109	Bjornsdottir_Dorsalgia	0.005476	CRP	0.71	2.95e-25
rs13409371	A	G	A	G	0.048232	-0.00150113	0.429854	0.3851	0.00471105	Bjornsdottir_Dorsalgia	0.003847	CRP	0.75	5.07e-36
rs1441169	G	A	G	A	-0.024926	-0.00919757	0.532568	0.5518	0.00475346	Bjornsdottir_Dorsalgia	0.003725	CRP	0.053	2.27e-11
rs1490384	T	C	T	C	-0.024816	-0.017604	0.512283	0.4971	0.00471711	Bjornsdottir_Dorsalgia	0.003545	CRP	0.00019	2.65e-12
rs1509394	T	C	T	C	0.025685	-0.00719583	0.542959	0.5208	0.00475254	Bjornsdottir_Dorsalgia	0.004147	CRP	0.13	6.05e-10
rs1558902	A	T	A	T	0.033926	0.0100988	0.405653	0.4099	0.00481602	Bjornsdottir_Dorsalgia	0.003701	CRP	0.036	5.2e-20
rs1582763	A	G	A	G	-0.022107	-0.0010005	0.37181	0.3622	0.00465996	Bjornsdottir_Dorsalgia	0.0037	CRP	0.83	2.37e-09
rs17658229	C	T	C	T	0.055568	-0.00830439	0.045881	0.0506	0.0109931	Bjornsdottir_Dorsalgia	0.009522	CRP	0.45	5.5e-09
rs178810	T	C	T	C	0.02001	0.00170145	0.562924	0.5534	0.00474656	Bjornsdottir_Dorsalgia	0.003606	CRP	0.72	2.95e-08
rs1800961	T	C	T	C	-0.1115	-0.00729656	0.033816	0.0394	0.0128449	Bjornsdottir_Dorsalgia	0.011267	CRP	0.57	4.63e-23
rs1805096	A	G	A	G	-0.104381	0.00590255	0.38625	0.4053	0.0048124	Bjornsdottir_Dorsalgia	0.003614	CRP	0.22	2.17e-183
rs1880241	G	A	G	A	-0.027537	0.00079968	0.48295	0.4502	0.004534	Bjornsdottir_Dorsalgia	0.003687	CRP	0.86	8.41e-14
rs2064009	T	C	T	C	0.027111	0.000500125	0.581445	0.5644	0.00497965	Bjornsdottir_Dorsalgia	0.003549	CRP	0.92	2.28e-14
rs2239222	G	A	G	A	0.035484	-0.00150113	0.363541	0.3528	0.00491398	Bjornsdottir_Dorsalgia	0.003901	CRP	0.76	9.87e-20
rs2293476	C	G	C	G	0.030262	0.00169856	0.225941	0.2301	0.00556027	Bjornsdottir_Dorsalgia	0.004225	CRP	0.76	8.27e-13
rs2315008	G	T	G	T	0.023467	0.0186019	0.687731	0.6752	0.00506492	Bjornsdottir_Dorsalgia	0.003777	CRP	0.00024	5.36e-10
rs2352975	C	T	C	T	0.024897	0.0102968	0.303573	0.3018	0.00508808	Bjornsdottir_Dorsalgia	0.004026	CRP	0.043	6.43e-10
rs2710804	C	T	C	T	0.021262	-0.00110061	0.367409	0.3608	0.00483687	Bjornsdottir_Dorsalgia	0.003737	CRP	0.82	1.3e-08
rs2794520	T	C	T	C	-0.182186	0.00509699	0.333842	0.3387	0.00502057	Bjornsdottir_Dorsalgia	0.003712	CRP	0.31	1e-200
rs2836878	A	G	A	G	-0.042902	-0.0176956	0.27418	0.2708	0.00532493	Bjornsdottir_Dorsalgia	0.004079	CRP	0.00089	7.71e-26
rs2852151	A	G	A	G	0.024735	0.00590255	0.404527	0.4027	0.00470861	Bjornsdottir_Dorsalgia	0.003655	CRP	0.21	1.36e-11
rs2891677	T	C	T	C	0.019859	0.00530404	0.538958	0.543	0.00480847	Bjornsdottir_Dorsalgia	0.003511	CRP	0.27	1.59e-08
rs3122633	C	T	C	T	0.027479	-0.00409839	0.301705	0.3149	0.00508219	Bjornsdottir_Dorsalgia	0.00389	CRP	0.42	1.68e-12
rs3134899	T	C	T	C	0.023329	0.0196008	0.767055	0.7306	0.00558607	Bjornsdottir_Dorsalgia	0.004274	CRP	0.00045	4.93e-08
rs340005	A	G	A	G	0.030007	-0.00999983	0.620695	0.6594	0.0049175	Bjornsdottir_Dorsalgia	0.003736	CRP	0.042	1.01e-15
rs387976	C	A	C	A	0.025507	0.00590255	0.331946	0.3329	0.00491732	Bjornsdottir_Dorsalgia	0.003946	CRP	0.23	1.05e-10
rs4092465	G	A	G	A	0.027483	0.00230265	0.650698	0.6192	0.00492336	Bjornsdottir_Dorsalgia	0.004364	CRP	0.64	3.11e-10
rs4129267	T	C	T	C	-0.087519	0.0126003	0.385524	0.3785	0.0048239	Bjornsdottir_Dorsalgia	0.003612	CRP	0.009	1.2e-129
rs4246598	A	C	A	C	0.022063	-0.00599795	0.46258	0.4997	0.00478471	Bjornsdottir_Dorsalgia	0.003547	CRP	0.21	5.11e-10
rs4420638	G	A	G	A	-0.229459	-0.036301	0.17962	0.2149	0.00587603	Bjornsdottir_Dorsalgia	0.006122	CRP	6.5e-10	1e-200
rs4655802	A	G	A	G	-0.025012	0.00480151	0.614793	0.6046	0.00482827	Bjornsdottir_Dorsalgia	0.00416	CRP	0.32	1.88e-09
rs4656849	G	A	G	A	0.057656	0.0037972	0.621343	0.6281	0.00481151	Bjornsdottir_Dorsalgia	0.003723	CRP	0.43	4.91e-54
rs469772	T	C	T	C	-0.031327	-0.00280393	0.193541	0.2073	0.00599516	Bjornsdottir_Dorsalgia	0.004542	CRP	0.64	5.54e-12
rs4767920	A	G	A	G	-0.038519	-0.0197046	0.842127	0.844	0.00646373	Bjornsdottir_Dorsalgia	0.0049	CRP	0.0023	4e-15
rs4841132	G	A	G	A	0.065095	0.0158957	0.909023	0.8997	0.00796618	Bjornsdottir_Dorsalgia	0.006243	CRP	0.046	2e-25
rs6001193	G	A	G	A	-0.027809	-0.00409839	0.35065	0.3486	0.00457168	Bjornsdottir_Dorsalgia	0.003706	CRP	0.37	6.53e-14
rs6485751	C	G	C	G	-0.03089	-0.0062998	0.218471	0.2506	0.00571119	Bjornsdottir_Dorsalgia	0.004359	CRP	0.27	1.43e-12
rs6601302	G	T	G	T	-0.030518	-0.0028958	0.736931	0.7468	0.00509778	Bjornsdottir_Dorsalgia	0.004478	CRP	0.57	9.8e-12
rs6672627	A	C	A	C	-0.037135	0.0133998	0.146148	0.1527	0.00658947	Bjornsdottir_Dorsalgia	0.005083	CRP	0.042	2.89e-13
rs7121935	A	G	A	G	-0.021853	-0.00120072	0.376337	0.3654	0.00499414	Bjornsdottir_Dorsalgia	0.00374	CRP	0.81	5.28e-09
rs7310409	G	A	G	A	0.137075	-0.00390238	0.607808	0.6152	0.00494478	Bjornsdottir_Dorsalgia	0.003706	CRP	0.43	1e-200
rs9271608	G	A	G	A	0.042021	0.00159872	0.215335	0.1749	0.00600322	Bjornsdottir_Dorsalgia	0.004954	CRP	0.79	2.33e-17
rs9284725	A	C	A	C	-0.02731	0.0010005	0.761212	0.794	0.0056726	Bjornsdottir_Dorsalgia	0.00419	CRP	0.86	7.34e-11

### Sheet: Johnston_SNPs
SNP	effect_allele.exposure	other_allele.exposure	effect_allele.outcome	other_allele.outcome	beta.exposure	beta.outcome	eaf.exposure	eaf.outcome	se.outcome	outcome	se.exposure	exposure	P_outcome	P_exposure
rs10240168	G	C	G	C	-0.028684	0.00306576	0.221389	0.210152	0.00298734	Johnston_Pain	0.004343	CRP	0.33	4.11e-11
rs10512597	C	T	C	T	0.036931	-0.000471959	0.817288	0.809908	0.00309394	Johnston_Pain	0.00489	CRP	0.94	4.44e-14
rs1051338	G	T	G	T	0.023881	0.00272595	0.308119	0.303976	0.00264444	Johnston_Pain	0.003992	CRP	0.17	2.27e-09
rs10521222	T	C	T	C	-0.104411	-0.000787463	0.04533	0.047785	0.00569981	Johnston_Pain	0.010714	CRP	0.89	2.06e-22
rs10832027	A	G	A	G	0.025944	0.0061283	0.668809	0.688732	0.00262457	Johnston_Pain	0.003745	CRP	0.034	4.43e-12
rs10925027	C	T	C	T	-0.036035	-0.00394564	0.599644	0.593212	0.00247916	Johnston_Pain	0.00382	CRP	0.16	4.25e-21
rs12202641	T	C	T	C	-0.022804	-0.0011157	0.39442	0.423111	0.00245698	Johnston_Pain	0.003617	CRP	0.9	3e-10
rs12587622	A	G	A	G	-0.020798	-0.000904071	0.500861	0.498849	0.00242961	Johnston_Pain	0.003609	CRP	0.56	8.52e-09
rs1260326	C	T	C	T	-0.073462	-0.00356691	0.607156	0.607793	0.00248527	Johnston_Pain	0.003604	CRP	0.22	2.72e-92
rs12960928	C	T	C	T	0.024	0.00478452	0.267003	0.265731	0.00275606	Johnston_Pain	0.003993	CRP	0.15	1.91e-09
rs12995480	C	T	C	T	0.031261	0.00638745	0.830925	0.828148	0.00322224	Johnston_Pain	0.004855	CRP	0.037	1.24e-10
rs13233571	T	C	T	C	-0.056895	-0.000595429	0.119609	0.123657	0.00368538	Johnston_Pain	0.005476	CRP	0.83	2.95e-25
rs13409371	A	G	A	G	0.048232	-0.00162867	0.429854	0.396385	0.00249273	Johnston_Pain	0.003847	CRP	0.62	5.07e-36
rs1441169	G	A	G	A	-0.024926	0.00340945	0.532568	0.525112	0.00243297	Johnston_Pain	0.003725	CRP	0.18	2.27e-11
rs1490384	T	C	T	C	-0.024816	-0.00829808	0.512283	0.49813	0.00243065	Johnston_Pain	0.003545	CRP	0.00017	2.65e-12
rs1509394	T	C	T	C	0.025685	-0.00492261	0.542959	0.528447	0.00244635	Johnston_Pain	0.004147	CRP	0.035	6.05e-10
rs1558902	A	T	A	T	0.033926	-0.00168131	0.405653	0.402424	0.00247808	Johnston_Pain	0.003701	CRP	0.46	5.2e-20
rs1582763	A	G	A	G	-0.022107	-0.000313781	0.37181	0.380055	0.00250727	Johnston_Pain	0.0037	CRP	0.97	2.37e-09
rs17658229	C	T	C	T	0.055568	-0.00398815	0.045881	0.049206	0.00564758	Johnston_Pain	0.009522	CRP	0.4	5.5e-09
rs178810	T	C	T	C	0.02001	-0.00312167	0.562924	0.559642	0.00244873	Johnston_Pain	0.003606	CRP	0.24	2.95e-08
rs1800961	T	C	T	C	-0.1115	-0.0125159	0.033816	0.031536	0.00695523	Johnston_Pain	0.011267	CRP	0.069	4.63e-23
rs1805096	A	G	A	G	-0.104381	0.000571169	0.38625	0.37079	0.00251235	Johnston_Pain	0.003614	CRP	0.95	2.17e-183
rs1880241	G	A	G	A	-0.027537	-0.00014455	0.48295	0.494192	0.00243614	Johnston_Pain	0.003687	CRP	0.99	8.41e-14
rs2064009	T	C	T	C	0.027111	0.000290361	0.581445	0.571857	0.00245488	Johnston_Pain	0.003549	CRP	0.87	2.28e-14
rs2239222	G	A	G	A	0.035484	-0.00467149	0.363541	0.349194	0.00256519	Johnston_Pain	0.003901	CRP	0.074	9.87e-20
rs2293476	C	G	C	G	0.030262	0.014564	0.225941	0.228596	0.00289188	Johnston_Pain	0.004225	CRP	2.9e-07	8.27e-13
rs2315008	G	T	G	T	0.023467	0.00658059	0.687731	0.665998	0.00257711	Johnston_Pain	0.003777	CRP	0.014	5.36e-10
rs2352975	C	T	C	T	0.024897	-2.62416e-05	0.303573	0.326453	0.00259948	Johnston_Pain	0.004026	CRP	0.67	6.43e-10
rs2710804	C	T	C	T	0.021262	-0.000163606	0.367409	0.376174	0.00251038	Johnston_Pain	0.003737	CRP	0.78	1.3e-08
rs2794520	T	C	T	C	-0.182186	0.00341349	0.333842	0.330606	0.00257757	Johnston_Pain	0.003712	CRP	0.23	1e-200
rs2836878	A	G	A	G	-0.042902	0.00297368	0.27418	0.267299	0.00274623	Johnston_Pain	0.004079	CRP	0.3	7.71e-26
rs2852151	A	G	A	G	0.024735	0.004571	0.404527	0.400094	0.00248093	Johnston_Pain	0.003655	CRP	0.075	1.36e-11
rs2891677	T	C	T	C	0.019859	0.00427073	0.538958	0.544805	0.00244083	Johnston_Pain	0.003511	CRP	0.046	1.59e-08
rs3122633	C	T	C	T	0.027479	-0.00167305	0.301705	0.31285	0.00261984	Johnston_Pain	0.00389	CRP	0.68	1.68e-12
rs3134899	T	C	T	C	0.023329	0.00705893	0.767055	0.764256	0.0028628	Johnston_Pain	0.004274	CRP	0.016	4.93e-08
rs340005	A	G	A	G	0.030007	-0.000187421	0.620695	0.620207	0.00250236	Johnston_Pain	0.003736	CRP	0.86	1.01e-15
rs387976	C	A	C	A	0.025507	0.0037762	0.331946	0.355721	0.00254413	Johnston_Pain	0.003946	CRP	0.061	1.05e-10
rs4092465	G	A	G	A	0.027483	-0.000106429	0.650698	0.64896	0.00255973	Johnston_Pain	0.004364	CRP	0.83	3.11e-10
rs4129267	T	C	T	C	-0.087519	-0.00167169	0.385524	0.409617	0.00246648	Johnston_Pain	0.003612	CRP	0.49	1.2e-129
rs4246598	A	C	A	C	0.022063	0.00254883	0.46258	0.448508	0.00244668	Johnston_Pain	0.003547	CRP	0.3	5.11e-10
rs4420638	G	A	G	A	-0.229459	-0.0116559	0.17962	0.190916	0.00309327	Johnston_Pain	0.006122	CRP	9.7e-05	1e-200
rs4655802	A	G	A	G	-0.025012	0.00720508	0.614793	0.589936	0.0024728	Johnston_Pain	0.00416	CRP	0.013	1.88e-09
rs4656849	G	A	G	A	0.057656	0.00157051	0.621343	0.601581	0.0024804	Johnston_Pain	0.003723	CRP	0.67	4.91e-54
rs469772	T	C	T	C	-0.031327	0.00158843	0.193541	0.196853	0.00306195	Johnston_Pain	0.004542	CRP	0.8	5.54e-12
rs4767920	A	G	A	G	-0.038519	-0.00384793	0.842127	0.840052	0.00333184	Johnston_Pain	0.0049	CRP	0.21	4e-15
rs4841132	G	A	G	A	0.065095	-0.00146317	0.909023	0.90774	0.00421618	Johnston_Pain	0.006243	CRP	0.89	2e-25
rs6001193	G	A	G	A	-0.027809	0.00440329	0.35065	0.350961	0.00254625	Johnston_Pain	0.003706	CRP	0.081	6.53e-14
rs6485751	C	G	C	G	-0.03089	-0.000992922	0.218471	0.209999	0.0029825	Johnston_Pain	0.004359	CRP	0.67	1.43e-12
rs6601302	G	T	G	T	-0.030518	-0.00497399	0.736931	0.747932	0.00281315	Johnston_Pain	0.004478	CRP	0.044	9.8e-12
rs6672627	A	C	A	C	-0.037135	7.41858e-05	0.146148	0.153845	0.00336019	Johnston_Pain	0.005083	CRP	0.93	2.89e-13
rs7121935	A	G	A	G	-0.021853	-0.0037826	0.376337	0.374099	0.00251353	Johnston_Pain	0.00374	CRP	0.085	5.28e-09
rs7310409	G	A	G	A	0.137075	-0.00709488	0.607808	0.622452	0.00250966	Johnston_Pain	0.003706	CRP	0.0018	1e-200
rs9271608	G	A	G	A	0.042021	0.00920015	0.215335	0.192594	0.00308841	Johnston_Pain	0.004954	CRP	0.0022	2.33e-17
rs9284725	A	C	A	C	-0.02731	-0.00639554	0.761212	0.759426	0.00284861	Johnston_Pain	0.00419	CRP	0.024	7.34e-11

### Sheet: Rahman_SNPs
SNP	effect_allele.exposure	other_allele.exposure	effect_allele.outcome	other_allele.outcome	beta.exposure	beta.outcome	eaf.exposure	eaf.outcome	se.outcome	outcome	se.exposure	exposure	P_outcome	P_exposure
rs10240168	G	C	G	C	-0.028684	0.000235097	0.221389	0.209469	0.000572284	Rahman_Pain	0.004343	CRP	0.68	4.11e-11
rs10512597	C	T	C	T	0.036931	0.00051557	0.817288	0.810239	0.00059215	Rahman_Pain	0.00489	CRP	0.38	4.44e-14
rs1051338	G	T	G	T	0.023881	-0.000419854	0.308119	0.303259	0.000506104	Rahman_Pain	0.003992	CRP	0.41	2.27e-09
rs10521222	T	C	T	C	-0.104411	-0.00146833	0.04533	0.048037	0.00108674	Rahman_Pain	0.010714	CRP	0.18	2.06e-22
rs10832027	A	G	A	G	0.025944	1.79975e-06	0.668809	0.687682	0.000501735	Rahman_Pain	0.003745	CRP	1	4.43e-12
rs10925027	C	T	C	T	-0.036035	-0.00054099	0.599644	0.593175	0.000474624	Rahman_Pain	0.00382	CRP	0.25	4.25e-21
rs12202641	T	C	T	C	-0.022804	-0.00113667	0.39442	0.423067	0.000470449	Rahman_Pain	0.003617	CRP	0.016	3e-10
rs12587622	A	G	A	G	-0.020798	-0.000365714	0.500861	0.499351	0.000464427	Rahman_Pain	0.003609	CRP	0.43	8.52e-09
rs1260326	C	T	C	T	-0.073462	-0.000893378	0.607156	0.607213	0.000475565	Rahman_Pain	0.003604	CRP	0.06	2.72e-92
rs12960928	C	T	C	T	0.024	0.00057856	0.267003	0.264927	0.000528435	Rahman_Pain	0.003993	CRP	0.27	1.91e-09
rs12995480	C	T	C	T	0.031261	0.00124781	0.830925	0.827545	0.00061634	Rahman_Pain	0.004855	CRP	0.043	1.24e-10
rs13233571	T	C	T	C	-0.056895	-0.00101604	0.119609	0.123399	0.000705111	Rahman_Pain	0.005476	CRP	0.15	2.95e-25
rs13409371	A	G	A	G	0.048232	-6.6317e-05	0.429854	0.39694	0.000477075	Rahman_Pain	0.003847	CRP	0.89	5.07e-36
rs1441169	G	A	G	A	-0.024926	0.00114911	0.532568	0.52507	0.000465672	Rahman_Pain	0.003725	CRP	0.014	2.27e-11
rs1490384	T	C	T	C	-0.024816	-0.00103246	0.512283	0.500316	0.000464917	Rahman_Pain	0.003545	CRP	0.026	2.65e-12
rs1558902	A	T	A	T	0.033926	0.000433395	0.405653	0.402744	0.000474356	Rahman_Pain	0.003701	CRP	0.36	5.2e-20
rs1582763	A	G	A	G	-0.022107	0.000460107	0.37181	0.380057	0.000479072	Rahman_Pain	0.0037	CRP	0.34	2.37e-09
rs17658229	C	T	C	T	0.055568	-0.00196816	0.045881	0.048977	0.00108488	Rahman_Pain	0.009522	CRP	0.07	5.5e-09
rs178810	T	C	T	C	0.02001	0.000236644	0.562924	0.559973	0.000468065	Rahman_Pain	0.003606	CRP	0.61	2.95e-08
rs1800961	T	C	T	C	-0.1115	-0.000297897	0.033816	0.031502	0.00132866	Rahman_Pain	0.011267	CRP	0.82	4.63e-23
rs1805096	A	G	A	G	-0.104381	-0.00129236	0.38625	0.370383	0.000480897	Rahman_Pain	0.003614	CRP	0.0072	2.17e-183
rs1880241	G	A	G	A	-0.027537	0.000502378	0.48295	0.494114	0.000465714	Rahman_Pain	0.003687	CRP	0.28	8.41e-14
rs2064009	T	C	T	C	0.027111	0.000157657	0.581445	0.572286	0.00046969	Rahman_Pain	0.003549	CRP	0.74	2.28e-14
rs2293476	C	G	C	G	0.030262	1.4793e-05	0.225941	0.226357	0.000555746	Rahman_Pain	0.004225	CRP	0.98	8.27e-13
rs2315008	G	T	G	T	0.023467	0.000983241	0.687731	0.665231	0.000492582	Rahman_Pain	0.003777	CRP	0.046	5.36e-10
rs2352975	C	T	C	T	0.024897	-6.54435e-05	0.303573	0.326245	0.000497439	Rahman_Pain	0.004026	CRP	0.9	6.43e-10
rs2710804	C	T	C	T	0.021262	-0.000486006	0.367409	0.376653	0.00048037	Rahman_Pain	0.003737	CRP	0.31	1.3e-08
rs2794520	T	C	T	C	-0.182186	0.000812604	0.333842	0.330729	0.000493528	Rahman_Pain	0.003712	CRP	0.1	1e-200
rs2836878	A	G	A	G	-0.042902	-4.66559e-05	0.27418	0.266945	0.00052538	Rahman_Pain	0.004079	CRP	0.93	7.71e-26
rs2852151	A	G	A	G	0.024735	0.000128624	0.404527	0.399594	0.000474154	Rahman_Pain	0.003655	CRP	0.79	1.36e-11
rs2891677	T	C	T	C	0.019859	-0.000172843	0.538958	0.543751	0.00046691	Rahman_Pain	0.003511	CRP	0.71	1.59e-08
rs3122633	C	T	C	T	0.027479	-0.000164361	0.301705	0.312587	0.000501422	Rahman_Pain	0.00389	CRP	0.74	1.68e-12
rs3134899	T	C	T	C	0.023329	0.000309684	0.767055	0.762975	0.000546629	Rahman_Pain	0.004274	CRP	0.57	4.93e-08
rs340005	A	G	A	G	0.030007	0.000593983	0.620695	0.62067	0.000478465	Rahman_Pain	0.003736	CRP	0.21	1.01e-15
rs387976	C	A	C	A	0.025507	0.000195525	0.331946	0.355582	0.000486241	Rahman_Pain	0.003946	CRP	0.69	1.05e-10
rs4092465	G	A	G	A	0.027483	-0.000406813	0.650698	0.648651	0.000489914	Rahman_Pain	0.004364	CRP	0.41	3.11e-10
rs4129267	T	C	T	C	-0.087519	0.000253788	0.385524	0.410248	0.000471399	Rahman_Pain	0.003612	CRP	0.59	1.2e-129
rs4246598	A	C	A	C	0.022063	0.000874814	0.46258	0.448313	0.000468625	Rahman_Pain	0.003547	CRP	0.062	5.11e-10
rs4420638	G	A	G	A	-0.229459	0.000241633	0.17962	0.19218	0.000590233	Rahman_Pain	0.006122	CRP	0.68	1e-200
rs4655802	A	G	A	G	-0.025012	0.000733671	0.614793	0.588982	0.000473077	Rahman_Pain	0.00416	CRP	0.12	1.88e-09
rs4656849	G	A	G	A	0.057656	-0.000237509	0.621343	0.601554	0.000474646	Rahman_Pain	0.003723	CRP	0.62	4.91e-54
rs469772	T	C	T	C	-0.031327	-0.000379184	0.193541	0.196563	0.000586182	Rahman_Pain	0.004542	CRP	0.52	5.54e-12
rs4767920	A	G	A	G	-0.038519	0.00043067	0.842127	0.839915	0.000637296	Rahman_Pain	0.0049	CRP	0.5	4e-15
rs6001193	G	A	G	A	-0.027809	0.000266034	0.35065	0.350308	0.000486464	Rahman_Pain	0.003706	CRP	0.58	6.53e-14
rs6485751	C	G	C	G	-0.03089	2.97544e-05	0.218471	0.209942	0.00056943	Rahman_Pain	0.004359	CRP	0.96	1.43e-12
rs6601302	G	T	G	T	-0.030518	-0.000431346	0.736931	0.74849	0.000538427	Rahman_Pain	0.004478	CRP	0.42	9.8e-12
rs6672627	A	C	A	C	-0.037135	-0.000816615	0.146148	0.153985	0.000642585	Rahman_Pain	0.005083	CRP	0.2	2.89e-13
rs7121935	A	G	A	G	-0.021853	-0.000105631	0.376337	0.374927	0.00048072	Rahman_Pain	0.00374	CRP	0.83	5.28e-09
rs7310409	G	A	G	A	0.137075	-0.000704789	0.607808	0.623752	0.000480451	Rahman_Pain	0.003706	CRP	0.14	1e-200
rs9271608	G	A	G	A	0.042021	0.000234113	0.215335	0.190967	0.000592994	Rahman_Pain	0.004954	CRP	0.69	2.33e-17
rs9284725	A	C	A	C	-0.02731	-0.000132765	0.761212	0.759642	0.000546056	Rahman_Pain	0.00419	CRP	0.81	7.34e-11
